# Differential expression of plasma proteins in pregnant women exposed to *Plasmodium falciparum* malaria

**DOI:** 10.1101/2024.05.01.24306614

**Authors:** Bernard N. Kanoi, Harrison Waweru, Francis M. Kobia, Joseph Mukala, Peter Kirira, Dominic Mogere, Radiosa Gallini, Mikael Åberg, Manu Vatish, Jesse Gitaka, Masood Kamali-Moghaddam

**Author notes:** **Correspondence:** Centre for Malaria Elimination, Institute of Tropical Medicine, Mount Kenya University, Thika, Kenya. Bernard Kanoi, Centre for Malaria Elimination, Institute of Tropical Medicine, Mount Kenya University, Thika, Kenya. Jesse Gitaka, ^4^Department of Immunology, Genetics & Pathology, Science for Life Laboratory, Uppsala University, Uppsala, Sweden, Masood Kamali-Moghaddam. Shared senior authorship (Jesse Gitaka, Masood Kamali-Moghaddam).

## Abstract

In sub-Saharan Africa, pregnant women are at greater risk of malaria infection than non-pregnant adult women. The infection may lead to pregnancy-associated malaria (PAM) because of the sequestration of *Plasmodium falciparum*-infected erythrocytes in the placental intervillous space. Although there are several tools for diagnosing malaria infection during pregnancy, including blood smear microscopic examination, rapid diagnostic tests, and PCR, there are no tools for detecting placental infection and, by extension, any dysfunction associated with PAM. Thus, PAM, specifically placental infection, can only be confirmed via postnatal placental histopathology. Therefore, there is an urgent need for specific serum biomarkers of PAM. Here, we used the high throughput proximity extension assay to screen plasma from malaria-exposed pregnant women for differentially expressed proteins that can predict PAM or adverse malaria outcomes. Such biomarkers may also elucidate the pathophysiology of PAM. We observed that the IgG Fc receptor IIb (Uniprot ID P31994) and HO-1 (P09601) are consistently highly expressed in malaria-positive samples compared to samples from malaria-negative pregnant women. On the contrary, NRTN (Q99748) and IL-20 (Q9NYY1) were differentially expressed in the malaria-negative women. IL-20 exhibited the highest discriminatory power (AUC = 0.815), indicating a strong association with malaria status. These proteins should be considered for further evaluation as biomarkers of malaria-induced placental dysfunction in pregnant women.
