## Supplementary Table 1 and Table 2 for "Differential expression of plasma proteins in pregnant women exposed to *Plasmodium falciparum* malaria"

### Sheet: Table S1
Supplementary table 1: All proteins included in the Olink Target 96 Inflammation and Olink Target 96 Cardiovascular II Panels that were analyzed.
Olink ID	Assay_name	Uniprot ID
OID00432	HO.1	P09601
OID00442	IgG Fc receptor II.b	P31994
OID00537	IL.20	Q9NYY1
OID00459	CTSL1	P07711
OID00548	NRTN	Q99748
OID00406	Gal.9	O00182
OID00409	IL18	Q14116
OID00501	IL18	Q14116
OID00414	CTRC	Q99895
OID00503	TGF.alpha	P01135
OID00561	TNFB	P01374
OID05547	IFN.gamma	P01579
OID00466	CD4	P01730
OID00475	GDNF	P39905
OID00553	TNFRSF9	Q07011
OID00514	IL.15RA	Q13261
OID00412	RAGE	Q15109
OID00410	FGF.21	Q9NSA1
OID00512	FGF.21	Q9NSA1
OID00453	MARCO	Q9UEW3
OID00392	STK4	Q13043
OID00430	AMBP	P02760
OID00492	IL.2RB	P14784
OID00456	MMP12	P39900
OID00508	IL.10RA	Q13651
OID00497	TSLP	Q969D9
OID00386	BOC	Q9BWV1
OID00391	TNFRSF10A	O00220
OID00396	TRAIL.R2	O14763
OID00519	Beta.NGF	P01138
OID00411	PIgR	P01833
OID00390	IL6	P05231
OID00482	IL6	P05231
OID00446	LPL	P06858
OID00428	TM	P07204
OID00472	VEGFA	P15692
OID00528	IL10	P22301
OID00387	IL.4RA	P24394
OID00523	IL.12B	P29460
OID00474	MCP.3	P80098
OID00515	IL.10RB	Q08334
OID00434	IL16	Q14005
OID00424	DECR1	Q16698
OID00449	HB.EGF	Q99075
OID00476	CDCP1	Q9H5V8
OID00467	NEMO	Q9Y6K9
OID00448	AGRP	O00253
OID00479	OPG	O00300
OID00486	CXCL11	O14625
OID00521	TRANCE	O14788
OID00461	TNFRSF13B	O14836
OID00487	AXIN1	O15169
OID00551	CCL25	O15444
OID00555	TWEAK	O43508
OID00506	TNFSF14	O43557
OID00468	VEGFD	O43915
OID00445	Dkk.1	O94907
OID00558	STAMBP	O95630
OID00545	FGF.19	O95750
OID00543	IL33	O95760
OID00481	uPA	P00749
OID00423	REN	P00797
OID00560	ADA	P00813
OID00401	PDGF subunit B	P01127
OID00480	LAP TGF.beta.1	P01137
OID00417	GH	P01241
OID05548	TNF	P01375
OID00493	IL.1 alpha	P01583
OID05124	CD8A	P01732
OID00535	CXCL10	P02778
OID00510	MMP.1	P03956
OID00413	SOD2	P04179
OID00465	HSP 27	P04792
OID00546	IL4	P05112
OID00559	IL5	P05113
OID00531	CD5	P06127
OID00444	DCN	P07585
OID00441	MMP7	P09237
OID00527	MMP.10	P09238
OID00404	CXCL1	P09341
OID00496	CXCL1	P09341
OID00562	CSF.1	P09603
OID00469	PARP.1	P09874
OID00471	IL8	P10145
OID00440	CCL3	P10147
OID00532	CCL3	P10147
OID00509	FGF.5	P12034
OID00451	FABP2	P12104
OID00388	SRC	P12931
OID00478	IL7	P13232
OID00498	CCL4	P13236
OID00484	MCP.1	P13500
OID00494	OSM	P13725
OID00399	TF	P13726
OID00522	HGF	P14210
OID00547	LIF	P15018
OID00455	BNP	P16860
OID00389	IL.1ra	P18510
OID00418	FS	P19883
OID00554	NT.3	P20783
OID00408	SCF	P21583
OID00500	SCF	P21583
OID00462	TGM2	P21980
OID00395	PAR.1	P25116
OID00542	CD40	P25942
OID00437	PTX3	P26022
OID00407	GIF	P27352
OID00491	CST5	P28325
OID00382	CD40.L	P29965
OID00499	CD6	P30203
OID00436	CEACAM8	P31997
OID00464	CA5A	P35218
OID00525	IL13	P35225
OID00381	ADM	P35318
OID00427	THBS2	P35442
OID00393	IDUA	P35475
OID00452	THPO	P40225
OID00463	LEP	P41159
OID00511	LIF.R	P42702
OID00520	CXCL5	P42830
OID00433	XCL1	P47992
OID00384	PGF	P49763
OID00533	Flt3L	P49771
OID00557	ST1A1	P50225
OID00488	TRAIL	P50591
OID00454	GT	P51161
OID00505	CCL11	P51671
OID00431	PRELP	P51888
OID00530	CCL23	P55773
OID00495	IL2	P60568
OID00405	LOX.1	P78380
OID00552	CX3CL1	P78423
OID00556	CCL20	P78556
OID00549	MCP.2	P80075
OID00534	CXCL6	P80162
OID00541	EN.RAGE	P80511
OID00398	TIE2	Q02763
OID00419	GLO1	Q04760
OID00490	CXCL9	Q07325
OID00425	MERTK	Q12866
OID00524	IL.24	Q13007
OID00421	PAPPA	Q13219
OID00502	SLAMF1	Q13291
OID00517	IL.18R1	Q13478
OID00536	4E.BP1	Q13541
OID00402	IL.27	Q14213
OID00438	PSGL.1	Q14242
OID00550	CASP.8	Q14790
OID00380	ANGPT1	Q15389
OID00485	IL.17A	Q16552
OID00447	PRSS8	Q16651
OID00526	ARTN	Q5T4W7
OID00385	ADAM.TS13	Q76LX8
OID00422	SERPINA12	Q8IW75
OID00538	SIRT2	Q8IXJ6
OID00460	hOSCAR	Q8IYS5
OID00516	IL.22 RA1	Q8N6P7
OID01213	DNER	Q8NFT8
OID00403	IL.17D	Q8TAD2
OID00439	CCL17	Q92583
OID00426	KIM1	Q96D42
OID00429	VSIG2	Q96IQ7
OID00435	SORT1	Q99523
OID00504	MCP.4	Q99616
OID00513	CCL19	Q99731
OID00458	PD.L2	Q9BQ51
OID00397	PRSS27	Q9BQR3
OID00416	SPON2	Q9BUD6
OID00457	ACE2	Q9BYF1
OID00477	CD244	Q9BZW8
OID00415	FGF.23	Q9GZV9
OID00507	FGF.23	Q9GZV9
OID00400	IL1RL2	Q9HB29
OID00383	SLAMF7	Q9NQ25
OID00539	CCL28	Q9NRJ3
OID00518	PD.L1	Q9NZQ7
OID00483	IL.17C	Q9P0M4
OID00489	IL.20RA	Q9UHF4
OID00420	CD84	Q9UIB8
OID00470	HAOX1	Q9UJM8
OID00450	GDF.2	Q9UK05
OID00443	ITGB1BP2	Q9UKP3
OID00394	TNFRSF11A	Q9Y6Q6

### Sheet: Table S2
Supplementary table 2: Summary of the differences between the groups and between visits (1, 2 and 3). These proteins are analyzed using logistic regression, and odds ratio and p-values are presented.
Olink ID	Assay_name	Uniprot ID	Visit 1- odds ratio	v1_p value	Visit 2 - odds ratio	v2_p value	Visit 3 - odds ratio	v3_p value
OID00432	HO.1	P09601	6.28198	0.0121972	5.04949	0.0246332	8.38282	0.00378784
OID00442	IgG Fc receptor II.b	P31994	9.15033	0.00248674	7.52988	0.0060684	6.39076	0.0114716
OID00537	IL.20	Q9NYY1	5.44538	0.0196202	11.2162	0.000810884	7.88982	0.00497137
OID00459	CTSL1	P07711	2.15873	0.141762	5.64893	0.0174661	4.85714	0.0275319
OID00548	NRTN	Q99748	2.62605	0.105123	5.54669	0.0185157	4.03782	0.0444914
OID00406	Gal.9	O00182	4.12512	0.0422511	2.98786	0.0838909	5.24556	0.0220028
OID00409	IL18	Q14116	6.72269	0.0095194	2.91363	0.0878339	11.2162	0.000810884
OID00501	IL18	Q14116	5.7521	0.016469	1.73716	0.187499	9.68067	0.00186216
OID00414	CTRC	Q99895	4.57563	0.0324298	2.84034	0.091925	5.14706	0.0232858
OID00503	TGF.alpha	P01135	0.134921	0.713384	0.0466853	0.828935	4.57563	0.0324298
OID00561	TNFB	P01374	0.0564893	0.812133	0.0466853	0.828935	5.04949	0.0246332
OID05547	IFN.gamma	P01579	0.186741	0.665643	1.68067	0.194835	9.15033	0.00248674
OID00466	CD4	P01730	1.73716	0.187499	2.0957	0.147714	4.12512	0.0422511
OID00475	GDNF	P39905	0.863212	0.352841	0.420168	0.516853	6.61111	0.0101344
OID00553	TNFRSF9	Q07011	0.168534	0.681418	0.863212	0.352841	5.96125	0.0146237
OID00514	IL.15RA	Q13261	3.13912	0.0764349	1.16713	0.279991	4.66853	0.0307201
OID00412	RAGE	Q15109	2.76797	0.0961678	1.21429	0.270485	4.66853	0.0307201
OID00410	FGF.21	Q9NSA1	0.987862	0.320266	0.134921	0.713384	7.88982	0.00497137
OID00512	FGF.21	Q9NSA1	0.340336	0.559635	0.0168067	0.896851	5.345	0.0207817
OID00453	MARCO	Q9UEW3	0.784781	0.375683	0.225957	0.634538	4.21335	0.040107
OID00392	STK4	Q13043	4.48366	0.0342204	4.21335	0.040107	0.366013	0.545186
OID00430	AMBP	P02760	1.41223	0.234686	5.14706	0.0232858	0.987862	0.320266
OID00492	IL.2RB	P14784	0.0378151	0.845815	5.64893	0.0174661	1.51681	0.218103
OID00456	MMP12	P39900	3.37302	0.0662723	7.06303	0.0078691	0.151261	0.697334
OID00508	IL.10RA	Q13651	2.15873	0.141762	7.64893	0.00568061	1.46405	0.226286
OID00497	TSLP	Q969D9	0.571895	0.449507	4.85714	0.0275319	0.478058	0.489303
OID00386	BOC	Q9BWV1	1.07563	0.299677	8.01167	0.00464768	2.55649	0.109842
OID00391	TNFRSF10A	O00220	4.12512	0.0422511	2.03361	0.153854	1.79458	0.180369
OID00396	TRAIL.R2	O14763	7.64893	0.00568061	1.97246	0.160187	2.76797	0.0961678
OID00519	Beta.NGF	P01138	6.06723	0.0137713	3.69795	0.0544795	2.15873	0.141762
OID00411	PIgR	P01833	4.12512	0.0422511	1.57049	0.210135	0.0915033	0.762275
OID00390	IL6	P05231	5.24556	0.0220028	0.823529	0.36415	2.62605	0.105123
OID00482	IL6	P05231	5.24556	0.0220028	0.784781	0.375683	3.29412	0.0695285
OID00446	LPL	P06858	4.12512	0.0422511	1.16713	0.279991	0.0672269	0.795418
OID00428	TM	P07204	6.06723	0.0137713	1.62512	0.20238	3.13912	0.0764349
OID00472	VEGFA	P15692	4.57563	0.0324298	3.61531	0.05725	0.00746965	0.931127
OID00528	IL10	P22301	4.03782	0.0444914	0.0672269	0.795418	2.15873	0.141762
OID00387	IL.4RA	P24394	9.81559	0.00173038	2.55649	0.109842	0.225957	0.634538
OID00523	IL.12B	P29460	5.04949	0.0246332	2.69655	0.100566	2.28758	0.130413
OID00474	MCP.3	P80098	4.57563	0.0324298	2.98786	0.0838909	1.16713	0.279991
OID00515	IL.10RB	Q08334	4.21335	0.040107	1.41223	0.234686	0.508403	0.475831
OID00434	IL16	Q14005	5.24556	0.0220028	0.246965	0.61922	0.205882	0.650014
OID00424	DECR1	Q16698	7.41176	0.00647987	2.15873	0.141762	0.168534	0.681418
OID00449	HB.EGF	Q99075	7.17834	0.0073789	2.76797	0.0961678	1.73716	0.187499
OID00476	CDCP1	Q9H5V8	3.95145	0.0468311	1.12092	0.289722	1.91223	0.166716
OID00467	NEMO	Q9Y6K9	5.04949	0.0246332	0.710084	0.399416	1.68067	0.194835
OID00448	AGRP	O00253	0.00186741	0.965531	0.186741	0.665643	0.0298786	0.862766
OID00479	OPG	O00300	0.315593	0.574268	0.00420168	0.948317	2.03361	0.153854
OID00486	CXCL11	O14625	1.36134	0.243305	1.31139	0.252143	0.420168	0.516853
OID00521	TRANCE	O14788	0.0168067	0.896851	0.340336	0.559635	0.448646	0.502979
OID00461	TNFRSF13B	O14836	0.0116713	0.913969	0.571895	0.449507	1.91223	0.166716
OID00487	AXIN1	O15169	2.55649	0.109842	1.79458	0.180369	1.46405	0.226286
OID00551	CCL25	O15444	0.205882	0.650014	0.151261	0.697334	0.605042	0.436661
OID00555	TWEAK	O43508	0.710084	0.399416	0.151261	0.697334	0.340336	0.559635
OID00506	TNFSF14	O43557	0.0564893	0.812133	0.366013	0.545186	0.00186741	0.965531
OID00468	VEGFD	O43915	1.91223	0.166716	0.119514	0.729562	0.00746965	0.931127
OID00445	Dkk.1	O94907	2.62605	0.105123	0.0228758	0.87978	1.26237	0.261203
OID00558	STAMBP	O95630	0.315593	0.574268	0.205882	0.650014	0.0378151	0.845815
OID00545	FGF.19	O95750	0.00186741	0.965531	0.134921	0.713384	0.987862	0.320266
OID00543	IL33	O95760	0.420168	0.516853	0.0672269	0.795418	0.00420168	0.948317
OID00481	uPA	P00749	3.21615	0.0729148	0.268908	0.604066	0.00186741	0.965531
OID00423	REN	P00797	2.62605	0.105123	1.73716	0.187499	2.15873	0.141762
OID00560	ADA	P00813	0.168534	0.681418	2.62605	0.105123	0.00420168	0.948317
OID00401	PDGF subunit B	P01127	0.00186741	0.965531	0.205882	0.650014	1.62512	0.20238
OID00480	LAP TGF.beta.1	P01137	2.98786	0.0838909	1.68067	0.194835	0.0915033	0.762275
OID00417	GH	P01241	1.46405	0.226286	1.03128	0.309858	0.246965	0.61922
OID05548	TNF	P01375	3.21615	0.0729148	0.392624	0.530923	1.85294	0.173442
OID00493	IL.1 alpha	P01583	0.863212	0.352841	1.36134	0.243305	2.15873	0.141762
OID05124	CD8A	P01732	0.710084	0.399416	0.0466853	0.828935	0.448646	0.502979
OID00535	CXCL10	P02778	0.508403	0.475831	1.68067	0.194835	2.91363	0.0878339
OID00510	MMP.1	P03956	0.823529	0.36415	0.205882	0.650014	1.03128	0.309858
OID00413	SOD2	P04179	0.366013	0.545186	0.0466853	0.828935	0.987862	0.320266
OID00465	HSP 27	P04792	0.291783	0.58908	0.448646	0.502979	0.246965	0.61922
OID00546	IL4	P05112	1.85294	0.173442	0.746965	0.387439	0.478058	0.489303
OID00559	IL5	P05113	0.0228758	0.87978	1.79458	0.180369	0.366013	0.545186
OID00531	CD5	P06127	1.03128	0.309858	0.127107	0.721451	1.03128	0.309858
OID00444	DCN	P07585	0.639122	0.424029	1.62512	0.20238	0.987862	0.320266
OID00441	MMP7	P09237	1.26237	0.261203	0.0228758	0.87978	1.16713	0.279991
OID00527	MMP.10	P09238	0.823529	0.36415	0.0564893	0.812133	0.246965	0.61922
OID00404	CXCL1	P09341	1.41223	0.234686	1.85294	0.173442	0.105042	0.745861
OID00496	CXCL1	P09341	0.186741	0.665643	0.315593	0.574268	0.0672269	0.795418
OID00562	CSF.1	P09603	1.03128	0.309858	2.35341	0.125009	0.268908	0.604066
OID00469	PARP.1	P09874	3.78151	0.0518218	1.03128	0.309858	1.21429	0.270485
OID00471	IL8	P10145	2.76797	0.0961678	0.987862	0.320266	2.76797	0.0961678
OID00440	CCL3	P10147	2.62605	0.105123	1.46405	0.226286	0.508403	0.475831
OID00532	CCL3	P10147	2.28758	0.130413	1.26237	0.261203	0.119514	0.729562
OID00509	FGF.5	P12034	0.00420168	0.948317	0.340336	0.559635	2.55649	0.109842
OID00451	FABP2	P12104	0.0788982	0.778796	0.746965	0.387439	0.674136	0.411613
OID00388	SRC	P12931	1.36134	0.243305	0.0466853	0.828935	1.31139	0.252143
OID00478	IL7	P13232	2.69655	0.100566	0.539683	0.462564	2.91363	0.0878339
OID00498	CCL4	P13236	3.78151	0.0518218	1.26237	0.261203	2.03361	0.153854
OID00484	MCP.1	P13500	2.0957	0.147714	2.62605	0.105123	2.28758	0.130413
OID00494	OSM	P13725	1.85294	0.173442	1.26237	0.261203	0.746965	0.387439
OID00399	TF	P13726	3.53361	0.0601366	0.945378	0.330899	1.51681	0.218103
OID00522	HGF	P14210	0.674136	0.411613	0.225957	0.634538	0.674136	0.411613
OID00547	LIF	P15018	0.639122	0.424029	0.0466853	0.828935	0.639122	0.424029
OID00455	BNP	P16860	2.15873	0.141762	1.85294	0.173442	0.392643	0.530914
OID00389	IL.1ra	P18510	2.15873	0.141762	0.987862	0.320266	2.03361	0.153854
OID00418	FS	P19883	2.35341	0.125009	0.0788982	0.778796	0.448646	0.502979
OID00554	NT.3	P20783	0.134921	0.713384	3.13912	0.0764349	0.186741	0.665643
OID00408	SCF	P21583	2.42017	0.119782	0.315593	0.574268	2.42017	0.119782
OID00500	SCF	P21583	1.12092	0.289722	0.0672269	0.795418	2.91363	0.0878339
OID00462	TGM2	P21980	0.0788982	0.778796	0.168534	0.681418	0.0168067	0.896851
OID00395	PAR.1	P25116	3.61531	0.05725	3.53361	0.0601366	0.119514	0.729562
OID00542	CD40	P25942	0.340336	0.559635	0.0298786	0.862766	0.151261	0.697334
OID00437	PTX3	P26022	1.21429	0.270485	0.710084	0.399416	0.134921	0.713384
OID00407	GIF	P27352	0.710084	0.399416	0.246965	0.61922	0.420168	0.516853
OID00491	CST5	P28325	1.57049	0.210135	0.168534	0.681418	2.15873	0.141762
OID00382	CD40.L	P29965	0.134921	0.713384	0.0915033	0.762275	2.15873	0.141762
OID00499	CD6	P30203	0.168534	0.681418	0.0228758	0.87978	0.119514	0.729562
OID00436	CEACAM8	P31997	1.51681	0.218103	0.420168	0.516853	0.0672269	0.795418
OID00464	CA5A	P35218	0.00746965	0.931127	0.420168	0.516853	0.0168067	0.896851
OID00525	IL13	P35225	0.134921	0.713384	1.26237	0.261203	0.340336	0.559635
OID00381	ADM	P35318	1.26237	0.261203	0.00746965	0.931127	0.0298786	0.862766
OID00427	THBS2	P35442	1.03128	0.309858	1.51681	0.218103	1.46405	0.226286
OID00393	IDUA	P35475	0.571895	0.449507	0.0298786	0.862766	0.0466853	0.828935
OID00452	THPO	P40225	1.12092	0.289722	2.69655	0.100566	0.0378151	0.845815
OID00463	LEP	P41159	0.000466853	0.982762	0.00420168	0.948317	0.0915033	0.762275
OID00511	LIF.R	P42702	0.0116713	0.913969	0.00420168	0.948317	0.105042	0.745861
OID00520	CXCL5	P42830	3.21615	0.0729148	0.945378	0.330899	0.0564893	0.812133
OID00433	XCL1	P47992	2.15873	0.141762	3.69795	0.0544795	1.03128	0.309858
OID00384	PGF	P49763	0.448646	0.502979	0.508403	0.475831	0	1
OID00533	Flt3L	P49771	0.151261	0.697334	0.340336	0.559635	0.168534	0.681418
OID00557	ST1A1	P50225	1.57049	0.210135	1.31139	0.252143	0.246965	0.61922
OID00488	TRAIL	P50591	0.0298786	0.862766	0.0564893	0.812133	0.246965	0.61922
OID00454	GT	P51161	0.605042	0.436661	0.508403	0.475831	0.225957	0.634538
OID00505	CCL11	P51671	2.35341	0.125009	0.448668	0.502968	1.07563	0.299677
OID00431	PRELP	P51888	1.31139	0.252143	3.61531	0.05725	0.0168067	0.896851
OID00530	CCL23	P55773	0.0378151	0.845815	0.0466853	0.828935	0.268908	0.604066
OID00495	IL2	P60568	0.00746965	0.931127	0.0788982	0.778796	0.0228758	0.87978
OID00405	LOX.1	P78380	1.62512	0.20238	1.26237	0.261203	0.134921	0.713384
OID00552	CX3CL1	P78423	1.46405	0.226286	1.97246	0.160187	1.03128	0.309858
OID00556	CCL20	P78556	3.53361	0.0601366	0.605042	0.436661	2.76797	0.0961678
OID00549	MCP.2	P80075	0.000466853	0.982762	0.186741	0.665643	1.16713	0.279991
OID00534	CXCL6	P80162	0.0466853	0.828935	0.0378151	0.845815	1.26237	0.261203
OID00541	EN.RAGE	P80511	0.268908	0.604066	0.186741	0.665643	0.246965	0.61922
OID00398	TIE2	Q02763	0.746965	0.387439	0.605042	0.436661	0.571895	0.449507
OID00419	GLO1	Q04760	0.291783	0.58908	0.151261	0.697334	0.0788982	0.778796
OID00490	CXCL9	Q07325	1.21429	0.270485	1.73716	0.187499	2.69655	0.100566
OID00425	MERTK	Q12866	0.863212	0.352841	0.168534	0.681418	1.46405	0.226286
OID00524	IL.24	Q13007	0.0788982	0.778796	0.605042	0.436661	0.0564893	0.812133
OID00421	PAPPA	Q13219	0.674136	0.411613	3.21615	0.0729148	0.539683	0.462564
OID00502	SLAMF1	Q13291	0.392624	0.530923	0.903828	0.341757	0.000466853	0.982762
OID00517	IL.18R1	Q13478	3.06303	0.0800924	0.448646	0.502979	0.366013	0.545186
OID00536	4E.BP1	Q13541	1.41223	0.234686	0.0915033	0.762275	0.0378151	0.845815
OID00402	IL.27	Q14213	2.69655	0.100566	1.21429	0.270485	2.69655	0.100566
OID00438	PSGL.1	Q14242	0.0788982	0.778796	1.16713	0.279991	0.420168	0.516853
OID00550	CASP.8	Q14790	0.0116713	0.913969	0.508403	0.475831	0.478058	0.489303
OID00380	ANGPT1	Q15389	0.420168	0.516853	0.746965	0.387439	0.268908	0.604066
OID00485	IL.17A	Q16552	0.268908	0.604066	1.62512	0.20238	0.186741	0.665643
OID00447	PRSS8	Q16651	0.784781	0.375683	0.134921	0.713384	0.291783	0.58908
OID00526	ARTN	Q5T4W7	1.85294	0.173442	0.225957	0.634538	0.0168067	0.896851
OID00385	ADAM.TS13	Q76LX8	0.508403	0.475831	3.37302	0.0662723	1.62512	0.20238
OID00422	SERPINA12	Q8IW75	1.21429	0.270485	0.0915033	0.762275	2.69655	0.100566
OID00538	SIRT2	Q8IXJ6	0.639122	0.424029	0.0378151	0.845815	0.00420168	0.948317
OID00460	hOSCAR	Q8IYS5	0.0564893	0.812133	0.0564893	0.812133	0.134921	0.713384
OID00516	IL.22 RA1	Q8N6P7	0.392624	0.530923	0.366013	0.545186	2.03361	0.153854
OID01213	DNER	Q8NFT8	1.16713	0.279991	0.366013	0.545186	0.00746965	0.931127
OID00403	IL.17D	Q8TAD2	0.315593	0.574268	2.42017	0.119782	0.000466853	0.982762
OID00439	CCL17	Q92583	0.0378151	0.845815	1.03128	0.309858	1.94232	0.163417
OID00426	KIM1	Q96D42	1.68067	0.194835	2.22269	0.135996	0.746965	0.387439
OID00429	VSIG2	Q96IQ7	0.605042	0.436661	0.168534	0.681418	0.151261	0.697334
OID00435	SORT1	Q99523	3.61531	0.05725	2.0957	0.147714	0.639122	0.424029
OID00504	MCP.4	Q99616	0.205882	0.650014	0.000466853	0.982762	0.225957	0.634538
OID00513	CCL19	Q99731	0.448646	0.502979	0.00420168	0.948317	0.246965	0.61922
OID00458	PD.L2	Q9BQ51	1.07563	0.299677	1.51681	0.218103	0.225957	0.634538
OID00397	PRSS27	Q9BQR3	1.57049	0.210135	0.746965	0.387439	2.76797	0.0961678
OID00416	SPON2	Q9BUD6	0.863212	0.352841	2.0957	0.147714	1.91223	0.166716
OID00457	ACE2	Q9BYF1	0.605042	0.436661	1.68067	0.194835	0.00186741	0.965531
OID00477	CD244	Q9BZW8	0.478058	0.489303	0.0564893	0.812133	1.97246	0.160187
OID00415	FGF.23	Q9GZV9	0.0466853	0.828935	0.0298786	0.862766	0.478081	0.489293
OID00507	FGF.23	Q9GZV9	0.00420168	0.948317	0.105042	0.745861	2.98786	0.0838909
OID00400	IL1RL2	Q9HB29	0.639122	0.424029	0.539683	0.462564	0.105042	0.745861
OID00383	SLAMF7	Q9NQ25	0.605042	0.436661	1.46405	0.226286	1.07563	0.299677
OID00539	CCL28	Q9NRJ3	1.51681	0.218103	0.903828	0.341757	0.0378151	0.845815
OID00518	PD.L1	Q9NZQ7	0.478058	0.489303	0.00746965	0.931127	0.0168067	0.896851
OID00483	IL.17C	Q9P0M4	0.0672269	0.795418	0.0788982	0.778796	1.07563	0.299677
OID00489	IL.20RA	Q9UHF4	0.605042	0.436661	0.119514	0.729562	0.105042	0.745861
OID00420	CD84	Q9UIB8	0.605042	0.436661	1.03128	0.309858	0.0672269	0.795418
OID00470	HAOX1	Q9UJM8	3.69795	0.0544795	0.134921	0.713384	0.784781	0.375683
OID00450	GDF.2	Q9UK05	2.15873	0.141762	0.571895	0.449507	0.134921	0.713384
OID00443	ITGB1BP2	Q9UKP3	1.85294	0.173442	1.26237	0.261203	0.315593	0.574268
OID00394	TNFRSF11A	Q9Y6Q6	2.76797	0.0961678	1.97246	0.160187	0.508403	0.475831
